# Oral Hygiene Practices and Dental Caries Experience in Nigeria: A Systematic Review and Meta-Analysis

**DOI:** 10.64898/2026.01.30.26345076

**Authors:** Adetayo Aborisade, Amina Mohammed Ali, Chizoba Okolo, Titilola Abike Gbaja-Biamila, Folahanmi Tomiwa Akinsolu, Abideen Olurotimi Salako, Ifeoluwa Eunice Adewole, Mobolaji Timothy Olagunju, Olunike Rebecca Abodurin, George Uchenna Eleje, Ucheoma Catherine Nwaozuru, Adebola Oluyemisi Ehizele, Joanne Marie Lusher, Maha El Tantawi, Oliver Chukwujekwu Ezechi, Morẹ́nikẹ́ Oluwátóyìn Foláyan

**Affiliations:** Department of Oral Diagnostic Sciences, Bayero University, Kano, Nigeria; Department of Oral Maxillofacial Surgery, Bayero University, Kano, Nigeria; Department of Child Dental Health, Bayero University, Kano, Nigeria; Oral Health Initiative, Center for Reproductive and Population Health Studies, Nigerian Institute of Medical Research, Yaba, Lagos, Nigeria; Department of Clinical Sciences, Nigerian Institute of Medical Research, Lagos; Department of Public Health, Faculty of Basic Medical and Health Sciences, Lead City University, Ibadan; Department of Epidemiology and Health Statistics, Nanjing Medical University, China; Lagos State Health Management Agency, Lagos; Department of Obstetrics and Gynaecology, Nnamdi Azikiwe University Teaching Hospital, Nnewi, Nigeria; Effective Care Research Unit, Department of Obstetrics and Gynaecology, Nnamdi Azikiwe University, Awka, Nigeria; Department of Community Medicine and Primary Healthcare, Nnamdi Azikiwe University Teaching Hospital, Nnewi, Nigeria; Wake Forest School of Medicine, North Carolina, USA; Department of Periodontics, School of Dentistry, College of Medical Sciences, University of Benin, Benin City, Nigeria; Provost’s Group, Regent’s University London, UK; Department of Pediatric Dentistry and Dental Public Health. Faculty of Dentistry, Alexandria University, Egypt; Department of Child Dental Health, Obafemi Awolowo University, Ile-Ife, Nigeria

**Keywords:** Oral hygiene practices, dental caries, tooth brushing, Nigeria, meta-analysis

## Abstract

**Background:** Oral hygiene is linked with dental caries experience. This systematic review and meta-analysis assessed the associations between oral hygiene status, the frequency of tooth brushing, and the prevalence of dental caries in Nigeria. Tools used for maintaining oral hygiene were also identified.

**Methods:** Registered with PROSPERO (CRD42022367763), this review searched PubMed, Web of Science, Scopus, African Journals Online, African Index Medicus, and Google Scholar in January 2026. Observational studies and clinical trials reporting baseline caries prevalence were included. There was no language restriction. Studies were excluded if they did not provide information on the sample size, had no study outcome data, or featured duplicate samples, and if they were review articles, systematic reviews and meta-analyses, case reports, case series, in vitro studies, commentaries/letters (editorials, opinion pieces) devoid of primary data. Pooled odds ratios (ORs) were estimated using random-effects models. Subgroup analyses were conducted by dentition type, geopolitical zone, study design, publication year, mean age, and sample size.

**Results:** Twenty-three cross-sectional studies were included, of which 20 (86.9%) were conducted in Southern Nigeria. After removing an influential outlier, poor oral hygiene was associated with a 38% reduction in caries odds (OR 0.62, 95% CI 0.46–0.84). Brushing at least twice daily was strongly associated with reduced caries (OR 0.01, 95% CI 0.00–0.01). No significant association was found between the type of cleaning device and caries prevalence. Subgroup analyses identified dentition type and publication year as significant moderators. Heterogeneity ranged from low to moderate, and no publication bias was detected for primary associations. The most common cleaning tool was a toothbrush with toothpaste, though chewing sticks, cotton wool, and other traditional tools were also reported.

**Conclusion:** Twice-daily tooth brushing is strongly associated with lower caries prevalence in Nigeria. Poor oral hygiene was linked to reduced caries odds in pooled analysis, a finding that may reflect socio-economic and dietary confounding. The type of cleaning tool was not significantly associated with caries risk, highlighting the importance of brushing frequency and technique over tool type. Future research should prioritize Northern Nigeria to address the geographic skewness of the data and improve national representativeness.
