## Supplementary material for "Oral Hygiene Practices and Dental Caries Experience in Nigeria: A Systematic Review and Meta-Analysis": Supplemental File 2_Exclusion Table1.xlsx

### Sheet: Oral Study 1_Exclusion
	Title	Published Year	Study	Reasons for exclusion
1	Dental caries in 12-year-old suburban Nigerian school children	2006	Adekoya-Sofowora 2006	Wrong Study Outcome
2	Dental caries occurrence and associated oral hygiene practices among rural and urban Nigerian pre-school children	2009	Adeniyi 2009	Wrong Study Outcome
3	Prevalence and Pattern of Dental Caries Among a Sample of Nigerian Public Primary School Children	2012	Adeniyi 2012	Wrong Study Outcome
4	DENTAL CARIES AND NUTRITIONAL STATUS OF SCHOOL CHILDREN IN LAGOS, NIGERIA - A PRELIMINARY SURVEY	2016	Adeniyi 2016	Wrong Study Outcome
5	Self-Reported Dental Pain and Dental Caries Among 8–12-Year-Old School Children: An Exploratory Survey in Lagos, Nigeria	2017	Adeniyi 2017	Wrong Study Outcome
6	A 5‐year retrospective study of rampant dental caries among adult patients in a Nigerian Teaching Hospital	2015	Ajayi 2015	Wrong Study Outcome
7	Age-specific associations with dental caries in HIV-infected, exposed but uninfected and HIV-unexposed uninfected children in Nigeria	2022	Akhigbe 2022	Wrong Study Outcome
8	Oral health characteristics of children and teenagers with special health care needs in Ile-Ife, Nigeria.	2019	Akinwonmi 2019	Wrong Study Outcome
9	Prevalence of dental caries in children with chronic heart disease	2019	Aliyu 2019	Wrong Study Outcome
10	Caries and periodontal health status of prison inmates in Benin City, Nigeria.	2011	Braimoh 2011	Wrong Study Outcome
11	Caries Distribution, Prevalence, and Treatment Needs among 12–15-Year-Old Secondary School Students in Port Harcourt, Rivers State, Nigeria	2014	Braimoh 2014	Wrong Study Outcome
12	Caries Risk Assessment among 6- to 12-Year-Old Public and PrivateSchool Children in Benin City, Nigeria—a pilot study	2022	Ogordi 2022	Wrong Study Outcome
13	CARIES EXPERIENCE AMONG SCHOOL CHILDREN IN ENUGU, NIGERIA	2010	Okoye 2010	Wrong Study Outcome
14	Prevalence and clinical consequences of untreated dental caries using PUFA index in suburban Nigerian school children	2013	Oziegbe 2013	Wrong Study Outcome
15	Prevalence of Dental Caries and Pattern of Sugar Consumption among Junior Secondary School Students in Northcentral Nigeria	2016	Kalejaiye 2016	Wrong Study Outcome
16	Association between adverse childhood experiences, bullying, self-esteem, resilience, social support, caries and oral hygiene in children and adolescents in sub-urban Nigeria	2020	Folayan 2022	Secondary study
17	Social predictors of oral hygiene status in school children from suburban Nigeria	2019	Oyedele 2019	Incomplete or missing data
18	Assessing Dental Caries and Related Factors in 12‑Year‑Old Nigerian School Children: Report from a Southeastern State	2020	Akaji 2020	Wrong Study Outcome
19	Perceived Oral Hygiene Status, Dental Service Utilization and Treatment Needs of Medical and Nursing Students at A Tertiary Institution in Nigeria: a Cross-sectional Study	2025	Alade 2025	Wrong Study Outcome
20	Oral hygiene practices and utilization of oral healthcare services among in-school adolescents in Calabar, Cross River State, Nigeria	2020	Ofili 2020	Wrong Study Outcome
21	Prevalence of Dental Caries Among Children and Young Adults with Disabilities Attending a Special Needs School in Sokoto, Nigeria	2020	Ogbeide 2020	Wrong Study Outcome
22	Dental Caries Prevalence, Severity, and Pattern Among Male Adolescents in Kano, Nigeria	2022	Okolo 2022	Wrong Study Outcome
23	Dental caries and oral health: an ignored health barrier to learning in Nigerian slums (a cross sectional survey)	2022	Olatosii 2022	Incomplete or missing data
24	Self-rated oral health status, oral health service utilization, and oral hygiene practices among adult Nigerians	2014	Olusile 2014	Wrong Study Outcome
25	Oral health status, knowledge of dental caries aetiology, and dental clinic attendance: A comparison of secondary school students in the rural and urban areas of Lagos	2016	Soroye 2016	Wrong Study Outcome
26	An assessment of dental caries and periodontal disease burden in selected primary and secondary school children in Edo State, Southern – Nigeria	2016	Nnawuihe 2016	Wrong Study Outcome
27	Dental Caries Trend among Adolescents i n Lagos, South-West Nigeria	2007	Umesi 2007	Wrong Study Outcome
28	Dental Health Knowledge, Attitude and Practice on the Occurrence o f Dental Caries Among Adolescents i n a Local Government Area (LGA) of Oyo State, Nigeria	2008	Ogundele 2008	Wrong Study Outcome

### Sheet: Sheet1
5	Akerele 2022	Prevalence of Oral Infections and Associated Demographic Factors Among Patients in Benin City Metropolis, Nigeria	2022		598	0 - 60 Years	Urban	Edo
10	Ayebameru 2018	ENDODONTIC TREATMENT IN CHILDREN: A FIVE-YEAR RETROSPECTIVE STUDY OF CASES SEEN AT THE UNIVERSITY COLLEGE HOSPITAL, IBADAN, NIGERIA	2018	Retrospective	312	< 16 years		Oyo
14	Coker 2018	Perinatal HIV Infection and Exposure and Their Association With Dental Caries in Nigerian Children	2018	Cross-Sectional	335	6 - 72 months	Urban	Benin	Oral Examination
19	Eigbobo 2015	THE PATTERN OF DENTAL CARIES IN CHILDREN IN PORT HARCOURT, NIGERIA	2015	Retrospective	334	1 - 16 Years	Urban	Rivers
22	Esan 2010	Tooth Loss Among Nigerians Treated in Teaching Hospitals: A National Pilot Study	2010	Prospective	3431	17 - 90 Years		Osun, Benin, Enugu, Sokoto, Borno, FCT
26	Folayan 2020	Psychosocial, education, economic factors, decision-making ability, and caries status of mothers of children younger than 6 years in suburban Nigeria	2020	Cross-Sectional	1549	16 - 55 years	Sub-Urban	Osun	Oral Examination
27	Folayan 2020	Association between adverse childhood experiences, bullying, self-esteem, resilience, social support, caries and oral hygiene in children and adolescents in sub- urban Nigeria	2020	Cross-Sectional	1001	6 - 16 years	Sub-Urban	Osun	Oral Examination
29	Folayan 2021	Individual and familial factors associated with caries and gingivitis among adolescents resident in a semi-urban community in South-Western Nigeria	2021	Cross-Sectional	1472	10 - 19 years	Semi-Urban	Osun
30	Folayan 2021	Associations between a history of sexual abuse and dental anxiety, caries experience and oral hygiene status among adolescents in sub-urban South West Nigeria	2021	Cross-Sectional	1056	10 - 19 years	Sub-Urban	Osun
31	Folayan 2021	Epidemiological profile of early childhood caries in a sub-urban population in Nigeria	2021	Cross-Sectional	1549	6 - 71 months	Sub-Urban	Osun	Clinical Examination
33	Kalejaiye 2016	Prevalence of Dental Caries and Pattern of Sugar Consumption among Junior Secondary School Students in Northcentral Nigeria	2016	Cross-Sectional	394	12 - years	Rural	Kwara	Dental Examination
36	Koleoso 2007	Dental Caries Trend among Adolescents in Lagos, South-west Nigeria	2007	Cross-Sectional	600	11 - 16 years	Urban	Lagos	Oral Examination
44	Okoye 2020	A Comparison of Caries Prevalence in Children with and Without Cleft Deformities in Enugu, Nigeria	2020	Comparative	124	3 - 18 years		Enugu	Clinical Examination
46	Olatosi 2014	ASSOCIATION OF EARLY CHILDHOOD CARIES WITH BREASTFEEDING AND BOTTLE FEEDING IN SOUTHWESTERN NIGERIAN CHILDREN OF PRESCHOOL AGE	2014		302	6 - 70 months	Urban	Lagos	Oral Examination
59	Popoola 2017	Prevalence of developmental dental hard-tissue anomalies and association with caries and oral hygiene status of children in Southwestern, Nigeria	2017	Cross-Sectional	1565	12 - 15 years	Sub-Urban, Urban	Osun, Oyo
65	Tobin 2017	Common oral conditions and correlates: an oral health survey in Kwara State Nigeria	2017		150	5 - 6, 12 and 35 - 44 years	Rural and Urban	Kwara	Clinical Oral Examination
